# IL-17A, IFN-γ, and MIP-3α Plasma Profiles Predict Clinical Stage Transition in First-Episode Psychosis

**DOI:** 10.64898/2026.02.17.26346145

**Authors:** Miguel Rosado, Catarina Empadinhas, Vitor Santos, Cátia Santa, Mário Grãos, Manuel Coroa, Sofia Morais, Miguel Bajouco, Helder Costa, Inês Baldeiras, Artur Paiva, Antonio Macedo, Nuno Madeira, Bruno Manadas

## Abstract

**Background:** Early detection of individuals at risk for clinical deterioration in first-episode psychosis (FEP) remains a vital challenge in psychiatric care. Emerging evidence indicates that immune dysregulation might play a crucial role in the pathophysiology and progression of psychotic disorders.

**Aims:** This study examined the predictive potential of a plasma cytokine and chemokine panel in anticipating clinical stage transition of FEP patients.

**Method:** Using multiplex immunoassays, plasma samples from a cohort of 35 FEP patients were screened for the quantification of 21 analytes. Participants were clinically assessed at baseline and follow-up and classified according to a validated staging model. Data was used to predict clinical stability over a 12-month follow-up period.

**Results:** IL-17A was found to be significantly increased in transitioning patients (p = 0.045), with a medium standardized effect size and wide confidence interval (Hedges’ g = - 0.687, 95% CI [-1.379, 0.004]). A logistic regression model was determined, which revealed that higher baseline levels of IL-17A were significantly linked to progression to a more advanced clinical stage, while higher baseline levels of MIP-3α and IFN-γ were associated with clinical stability. This combined cytokine model exhibited strong predictive capacity (AUC = 0.853), indicating its potential as a biomarker panel for early risk assessment.

**Conclusions:** These findings highlight the importance of neuroimmune mechanisms in the development of psychotic disorders and advocate for the inclusion of immunological markers within staging-based models of care. Incorporating cytokine profiling into clinical practice could improve personalised treatment strategies and lead to better long-term outcomes for individuals with FEP.
