## Supplementary Table 3 for "IL-17A, IFN-γ, and MIP-3α Plasma Profiles Predict Clinical Stage Transition in First-Episode Psychosis"

### Sheet: ST2
Supplementary Table 3 - Spearman’s correlation exact p-values for Supplementary Figure 4.
	SZ0067P3	SZ0074P3	SZ0145P3	SZ0007P2	SZ0012P3	SZ0016P3	SZ0032P3	SZ0036P3	SZ0064P3	SZ0077P3	SZ0123P3	SZ0028P3	SZ0053P3	SZ0097P3	SZ0004P3	SZ0010P3	SZ0111P3	SZ0127P3	SZ0031P3	SZ0096P3	SZ0017P3	SZ0033P3	SZ0065P3	SZ0073P3	SZ0116P3	SZ0083P3	SZ0125P3	SZ0055P3	SZ0068P3	SZ0080P3	SZ0120P3	SZ0052P3	SZ0057P3	SZ0020P3	SZ0029P3
SZ0067P3	0	1.24188e-11	1.60217e-06	1.03473e-10	5.21468e-09	6.58874e-12	2.92051e-09	3.69363e-08	1.55232e-12	6.41244e-11	2.89752e-07	5.61752e-08	3.924e-09	0.0219731	6.72564e-13	1.26787e-06	2.89752e-07	3.40618e-07	9.12417e-14	1.87829e-08	2.48657e-10	3.71793e-14	1.62399e-10	6.58874e-12	1.35127e-05	5.46578e-10	3.85141e-11	1.06557e-16	2.23222e-11	6.72564e-13	0.0326937	2.45589e-07	2.63829e-13	1.55977e-09	6.26289e-15
SZ0074P3	1.24188e-11	0	4.98269e-06	5.21468e-09	2.23222e-11	6.72564e-13	2.96792e-08	5.21468e-09	2.48657e-10	3.72371e-10	2.12313e-06	2.36926e-08	1.62399e-10	0.0539905	2.67561e-14	4.828e-06	8.3558e-08	1.26787e-06	1.62399e-10	3.69363e-08	6.41244e-11	1.81783e-10	1.24188e-11	3.924e-09	3.31031e-05	6.58874e-12	1.55232e-12	6.72564e-13	1.55232e-12	1.55232e-12	0.0287488	8.93749e-09	3.30605e-12	5.21468e-09	2.48657e-10
SZ0145P3	1.60217e-06	4.98269e-06	0	3.03005e-07	0.000127644	9.86813e-06	4.70504e-05	4.458e-06	3.28525e-07	5.55954e-06	5.68553e-11	1.57681e-08	1.82143e-06	0.00192751	1.50135e-06	1.94043e-06	1.99335e-09	1.81783e-10	5.86885e-06	1.08793e-08	7.36446e-09	3.5633e-06	3.34893e-06	2.98938e-05	3.16038e-09	2.64116e-06	4.71408e-06	3.15826e-06	5.86885e-06	4.50098e-07	0.0204154	2.06605e-06	9.86813e-06	4.23431e-09	3.98148e-06
SZ0007P2	1.03473e-10	5.21468e-09	3.03005e-07	0	6.86926e-08	6.41244e-11	5.21468e-09	3.69363e-08	6.72564e-13	2.63829e-13	6.86926e-08	6.29098e-07	5.46578e-10	0.0238582	3.85141e-11	5.38926e-06	2.0737e-07	4.65886e-07	6.58874e-12	3.99024e-07	8.93749e-09	1.99335e-09	3.924e-09	5.61752e-08	4.31768e-06	1.15419e-08	3.924e-09	5.46578e-10	3.72371e-10	2.92051e-09	0.0326937	2.89752e-07	3.85141e-11	1.87829e-08	3.72371e-10
SZ0012P3	5.21468e-09	2.23222e-11	0.000127644	6.86926e-08	0	2.63829e-13	2.92051e-09	1.11696e-09	2.36926e-08	2.14804e-09	3.31031e-05	5.38926e-06	1.87829e-08	0.0777829	1.55977e-09	6.2806e-05	6.68154e-06	3.90768e-05	6.85946e-09	1.87278e-06	3.99024e-07	1.77745e-08	2.96792e-08	7.87842e-10	0.000316009	8.93749e-09	1.62399e-10	1.55977e-09	6.58874e-12	1.87829e-08	0.0539905	5.42211e-07	1.55232e-12	9.65677e-07	6.85946e-09
SZ0016P3	6.58874e-12	6.72564e-13	9.86813e-06	6.41244e-11	2.63829e-13	0	3.85141e-11	7.87842e-10	1.24188e-11	3.30605e-12	1.87278e-06	5.42211e-07	2.48657e-10	0.0590167	1.55232e-12	8.23106e-06	4.65886e-07	3.85441e-06	3.30605e-12	2.0737e-07	8.93749e-09	9.24308e-11	2.92051e-09	2.48657e-10	3.31031e-05	6.41244e-11	3.30605e-12	1.55232e-12	2.67561e-14	2.48657e-10	0.0527859	5.61752e-08	4.18452e-18	2.96792e-08	3.85141e-11
SZ0032P3	2.92051e-09	2.96792e-08	4.70504e-05	5.21468e-09	2.92051e-09	3.85141e-11	0	1.74407e-07	4.56846e-08	2.92051e-09	9.11495e-06	3.43451e-06	3.40618e-07	0.0630103	2.96792e-08	3.90768e-05	6.68154e-06	7.42169e-06	1.55977e-09	1.26787e-06	4.65886e-07	3.14918e-08	1.87278e-06	5.21468e-09	3.31031e-05	8.3558e-08	7.87842e-10	5.21468e-09	2.92051e-09	4.56846e-08	0.1006	1.35127e-05	1.03473e-10	4.65886e-07	3.924e-09
SZ0036P3	3.69363e-08	5.21468e-09	4.458e-06	3.69363e-08	1.11696e-09	7.87842e-10	1.74407e-07	0	1.15419e-08	2.36926e-08	1.01133e-07	3.43451e-06	3.924e-09	0.0343838	6.85946e-09	1.64827e-06	5.61752e-08	7.27747e-07	6.86926e-08	2.96792e-08	5.61752e-08	3.14918e-08	3.69363e-08	6.85946e-09	7.42169e-06	1.11696e-09	7.87842e-10	2.36926e-08	3.85141e-11	4.56846e-08	0.0232163	1.47815e-08	1.11696e-09	5.61752e-08	1.15419e-08
SZ0064P3	1.55232e-12	2.48657e-10	3.28525e-07	6.72564e-13	2.36926e-08	1.24188e-11	4.56846e-08	1.15419e-08	0	1.24188e-11	5.61752e-08	2.45589e-07	2.23222e-11	0.0272785	6.72564e-13	7.27747e-07	1.21822e-07	9.65677e-07	6.72564e-13	2.0737e-07	1.55977e-09	2.76629e-12	2.48657e-10	5.21468e-09	4.31768e-06	2.48657e-10	3.924e-09	3.30605e-12	3.85141e-11	1.62399e-10	0.0302797	1.87829e-08	6.58874e-12	1.55977e-09	2.23222e-11
SZ0077P3	6.41244e-11	3.72371e-10	5.55954e-06	2.63829e-13	2.14804e-09	3.30605e-12	2.92051e-09	2.36926e-08	1.24188e-11	0	6.29098e-07	3.05455e-06	2.92051e-09	0.0295066	6.58874e-12	6.2806e-05	7.27747e-07	2.40176e-06	6.72564e-13	4.65886e-07	2.96792e-08	1.46034e-10	7.87842e-10	1.47815e-08	1.79019e-05	2.14804e-09	2.48657e-10	1.24188e-11	1.62399e-10	2.92051e-09	0.0438646	9.65677e-07	2.63829e-13	2.96792e-08	1.11696e-09
SZ0123P3	2.89752e-07	2.12313e-06	5.68553e-11	6.86926e-08	3.31031e-05	1.87278e-06	9.11495e-06	1.01133e-07	5.61752e-08	6.29098e-07	0	2.89752e-07	7.27747e-07	0.00581855	3.40618e-07	4.65886e-07	3.924e-09	6.58874e-12	8.39466e-07	1.11696e-09	1.15419e-08	1.53365e-07	1.44734e-06	3.85441e-06	7.87842e-10	1.46078e-07	5.42211e-07	4.65886e-07	5.42211e-07	2.0737e-07	0.037044	1.26787e-06	1.26787e-06	5.46578e-10	2.89752e-07
SZ0028P3	5.61752e-08	2.36926e-08	1.57681e-08	6.29098e-07	5.38926e-06	5.42211e-07	3.43451e-06	3.43451e-06	2.45589e-07	3.05455e-06	2.89752e-07	0	1.21822e-07	0.0114509	8.3558e-08	2.45589e-07	4.56846e-08	1.87829e-08	1.44734e-06	3.69363e-08	3.85141e-11	2.17265e-07	2.45589e-07	3.43451e-06	7.27747e-07	8.3558e-08	2.45589e-07	1.01133e-07	4.65886e-07	7.87842e-10	0.0138004	1.26787e-06	1.10792e-06	3.72371e-10	2.45589e-07
SZ0053P3	3.924e-09	1.62399e-10	1.82143e-06	5.46578e-10	1.87829e-08	2.48657e-10	3.40618e-07	3.924e-09	2.23222e-11	2.92051e-09	7.27747e-07	1.21822e-07	0	0.0564616	3.85141e-11	3.40618e-07	2.36926e-08	3.05455e-06	6.85946e-09	9.65677e-07	2.92051e-09	4.8812e-09	6.41244e-11	2.45589e-07	4.31768e-06	1.03473e-10	1.87829e-08	2.14804e-09	5.46578e-10	7.87842e-10	0.00745005	1.55977e-09	2.14804e-09	6.85946e-09	1.15419e-08
SZ0097P3	0.0219731	0.0539905	0.00192751	0.0238582	0.0777829	0.0590167	0.0630103	0.0343838	0.0272785	0.0295066	0.00581855	0.0114509	0.0564616	0	0.0449122	0.0527859	0.0107431	0.00719666	0.0459786	0.00581855	0.0165184	0.0234505	0.0238582	0.0185541	0.00625176	0.0527859	0.037044	0.0245139	0.0686441	0.0202068	0.00256833	0.0630103	0.0398595	0.00882737	0.0428358
SZ0004P3	6.72564e-13	2.67561e-14	1.50135e-06	3.85141e-11	1.55977e-09	1.55232e-12	2.96792e-08	6.85946e-09	6.72564e-13	6.58874e-12	3.40618e-07	8.3558e-08	3.85141e-11	0.0449122	0	3.05455e-06	6.86926e-08	7.27747e-07	9.12417e-14	4.56846e-08	1.62399e-10	1.94356e-11	6.72564e-13	6.85946e-09	1.35127e-05	2.23222e-11	3.85141e-11	9.12417e-14	2.63829e-13	6.72564e-13	0.0302797	3.924e-09	6.72564e-13	5.21468e-09	1.24188e-11
SZ0010P3	1.26787e-06	4.828e-06	1.94043e-06	5.38926e-06	6.2806e-05	8.23106e-06	3.90768e-05	1.64827e-06	7.27747e-07	6.2806e-05	4.65886e-07	2.45589e-07	3.40618e-07	0.0527859	3.05455e-06	0	1.87278e-06	1.44734e-06	1.1129e-05	3.85441e-06	2.0737e-07	2.06605e-06	5.38926e-06	6.00563e-06	8.23106e-06	9.65677e-07	9.11495e-06	5.38926e-06	1.64827e-06	5.42211e-07	0.012582	4.65886e-07	1.35127e-05	4.65886e-07	2.45589e-07
SZ0111P3	2.89752e-07	8.3558e-08	1.99335e-09	2.0737e-07	6.68154e-06	4.65886e-07	6.68154e-06	5.61752e-08	1.21822e-07	7.27747e-07	3.924e-09	4.56846e-08	2.36926e-08	0.0107431	6.86926e-08	1.87278e-06	0	1.11696e-09	1.44734e-06	3.85141e-11	6.41244e-11	6.08717e-07	8.3558e-08	3.85441e-06	2.92051e-09	6.85946e-09	2.96792e-08	1.46078e-07	5.42211e-07	1.87829e-08	0.00719666	1.47815e-08	8.39466e-07	5.46578e-10	1.64827e-06
SZ0127P3	3.40618e-07	1.26787e-06	1.81783e-10	4.65886e-07	3.90768e-05	3.85441e-06	7.42169e-06	7.27747e-07	9.65677e-07	2.40176e-06	6.58874e-12	1.87829e-08	3.05455e-06	0.00719666	7.27747e-07	1.44734e-06	1.11696e-09	0	2.7113e-06	1.24188e-11	7.87842e-10	8.1343e-07	1.87278e-06	4.828e-06	2.92051e-09	4.65886e-07	1.74407e-07	7.27747e-07	1.44734e-06	1.01133e-07	0.037965	5.38926e-06	3.05455e-06	5.46578e-10	5.42211e-07
SZ0031P3	9.12417e-14	1.62399e-10	5.86885e-06	6.58874e-12	6.85946e-09	3.30605e-12	1.55977e-09	6.86926e-08	6.72564e-13	6.72564e-13	8.39466e-07	1.44734e-06	6.85946e-09	0.0459786	9.12417e-14	1.1129e-05	1.44734e-06	2.7113e-06	0	3.40618e-07	1.15419e-08	5.59909e-12	1.11696e-09	1.11696e-09	3.04208e-05	2.14804e-09	3.72371e-10	2.63829e-13	6.58874e-12	3.72371e-10	0.0672019	4.65886e-07	9.12417e-14	3.69363e-08	6.72564e-13
SZ0096P3	1.87829e-08	3.69363e-08	1.08793e-08	3.99024e-07	1.87278e-06	2.0737e-07	1.26787e-06	2.96792e-08	2.0737e-07	4.65886e-07	1.11696e-09	3.69363e-08	9.65677e-07	0.00581855	4.56846e-08	3.85441e-06	3.85141e-11	1.24188e-11	3.40618e-07	0	1.03473e-10	7.24635e-08	1.74407e-07	1.01133e-07	6.86926e-08	1.87829e-08	1.11696e-09	1.47815e-08	1.01133e-07	2.92051e-09	0.0272785	2.89752e-07	1.21822e-07	5.46578e-10	1.01133e-07
SZ0017P3	2.48657e-10	6.41244e-11	7.36446e-09	8.93749e-09	3.99024e-07	8.93749e-09	4.65886e-07	5.61752e-08	1.55977e-09	2.96792e-08	1.15419e-08	3.85141e-11	2.92051e-09	0.0165184	1.62399e-10	2.0737e-07	6.41244e-11	7.87842e-10	1.15419e-08	1.03473e-10	0	2.33157e-09	1.11696e-09	1.21822e-07	2.89752e-07	6.41244e-11	1.62399e-10	2.48657e-10	6.85946e-09	1.24188e-11	0.015111	2.96792e-08	1.47815e-08	1.55232e-12	3.924e-09
SZ0033P3	3.71793e-14	1.81783e-10	3.5633e-06	1.99335e-09	1.77745e-08	9.24308e-11	3.14918e-08	3.14918e-08	2.76629e-12	1.46034e-10	1.53365e-07	2.17265e-07	4.8812e-09	0.0234505	1.94356e-11	2.06605e-06	6.08717e-07	8.1343e-07	5.59909e-12	7.24635e-08	2.33157e-09	0	1.02927e-09	1.81783e-10	7.2584e-06	4.40655e-11	1.02927e-09	1.72171e-15	2.76734e-10	9.24308e-11	0.0373888	8.1343e-07	1.06925e-11	2.24929e-10	5.59909e-12
SZ0065P3	1.62399e-10	1.24188e-11	3.34893e-06	3.924e-09	2.96792e-08	2.92051e-09	1.87278e-06	3.69363e-08	2.48657e-10	7.87842e-10	1.44734e-06	2.45589e-07	6.41244e-11	0.0238582	6.72564e-13	5.38926e-06	8.3558e-08	1.87278e-06	1.11696e-09	1.74407e-07	1.11696e-09	1.02927e-09	0	3.69363e-08	2.56082e-05	2.14804e-09	3.924e-09	6.41244e-11	1.11696e-09	1.24188e-11	0.0052147	1.47815e-08	1.11696e-09	1.87829e-08	2.92051e-09
SZ0073P3	6.58874e-12	3.924e-09	2.98938e-05	5.61752e-08	7.87842e-10	2.48657e-10	5.21468e-09	6.85946e-09	5.21468e-09	1.47815e-08	3.85441e-06	3.43451e-06	2.45589e-07	0.0185541	6.85946e-09	6.00563e-06	3.85441e-06	4.828e-06	1.11696e-09	1.01133e-07	1.21822e-07	1.81783e-10	3.69363e-08	0	9.10341e-05	4.56846e-08	5.46578e-10	6.41244e-11	3.72371e-10	3.924e-09	0.0352536	2.40176e-06	1.24188e-11	1.46078e-07	1.24188e-11
SZ0116P3	1.35127e-05	3.31031e-05	3.16038e-09	4.31768e-06	0.000316009	3.31031e-05	3.31031e-05	7.42169e-06	4.31768e-06	1.79019e-05	7.87842e-10	7.27747e-07	4.31768e-06	0.00625176	1.35127e-05	8.23106e-06	2.92051e-09	2.92051e-09	3.04208e-05	6.86926e-08	2.89752e-07	7.2584e-06	2.56082e-05	9.10341e-05	0	2.40176e-06	1.35127e-05	1.1129e-05	3.90768e-05	3.43451e-06	0.0213714	2.56082e-05	4.23928e-05	3.924e-09	3.31031e-05
SZ0083P3	5.46578e-10	6.58874e-12	2.64116e-06	1.15419e-08	8.93749e-09	6.41244e-11	8.3558e-08	1.11696e-09	2.48657e-10	2.14804e-09	1.46078e-07	8.3558e-08	1.03473e-10	0.0527859	2.23222e-11	9.65677e-07	6.85946e-09	4.65886e-07	2.14804e-09	1.87829e-08	6.41244e-11	4.40655e-11	2.14804e-09	4.56846e-08	2.40176e-06	0	2.23222e-11	1.24188e-11	2.48657e-10	2.48657e-10	0.0251836	6.85946e-09	3.72371e-10	2.48657e-10	3.924e-09
SZ0125P3	3.85141e-11	1.55232e-12	4.71408e-06	3.924e-09	1.62399e-10	3.30605e-12	7.87842e-10	7.87842e-10	3.924e-09	2.48657e-10	5.42211e-07	2.45589e-07	1.87829e-08	0.037044	3.85141e-11	9.11495e-06	2.96792e-08	1.74407e-07	3.72371e-10	1.11696e-09	1.62399e-10	1.02927e-09	3.924e-09	5.46578e-10	1.35127e-05	2.23222e-11	0	6.58874e-12	2.23222e-11	1.03473e-10	0.0398595	8.3558e-08	3.30605e-12	8.93749e-09	3.72371e-10
SZ0055P3	1.06557e-16	6.72564e-13	3.15826e-06	5.46578e-10	1.55977e-09	1.55232e-12	5.21468e-09	2.36926e-08	3.30605e-12	1.24188e-11	4.65886e-07	1.01133e-07	2.14804e-09	0.0245139	9.12417e-14	5.38926e-06	1.46078e-07	7.27747e-07	2.63829e-13	1.47815e-08	2.48657e-10	1.72171e-15	6.41244e-11	6.41244e-11	1.1129e-05	1.24188e-11	6.58874e-12	0	3.85141e-11	6.72564e-13	0.0318731	1.46078e-07	9.12417e-14	7.87842e-10	6.58874e-12
SZ0068P3	2.23222e-11	1.55232e-12	5.86885e-06	3.72371e-10	6.58874e-12	2.67561e-14	2.92051e-09	3.85141e-11	3.85141e-11	1.62399e-10	5.42211e-07	4.65886e-07	5.46578e-10	0.0686441	2.63829e-13	1.64827e-06	5.42211e-07	1.44734e-06	6.58874e-12	1.01133e-07	6.85946e-09	2.76734e-10	1.11696e-09	3.72371e-10	3.90768e-05	2.48657e-10	2.23222e-11	3.85141e-11	0	2.48657e-10	0.0590167	1.15419e-08	2.67561e-14	4.56846e-08	6.72564e-13
SZ0080P3	6.72564e-13	1.55232e-12	4.50098e-07	2.92051e-09	1.87829e-08	2.48657e-10	4.56846e-08	4.56846e-08	1.62399e-10	2.92051e-09	2.0737e-07	7.87842e-10	7.87842e-10	0.0202068	6.72564e-13	5.42211e-07	1.87829e-08	1.01133e-07	3.72371e-10	2.92051e-09	1.24188e-11	9.24308e-11	1.24188e-11	3.924e-09	3.43451e-06	2.48657e-10	1.03473e-10	6.72564e-13	2.48657e-10	0	0.0146636	8.93749e-09	1.62399e-10	7.87842e-10	1.03473e-10
SZ0120P3	0.0326937	0.0287488	0.0204154	0.0326937	0.0539905	0.0527859	0.1006	0.0232163	0.0302797	0.0438646	0.037044	0.0138004	0.00745005	0.00256833	0.0302797	0.012582	0.00719666	0.037965	0.0672019	0.0272785	0.015111	0.0373888	0.0052147	0.0352536	0.0213714	0.0251836	0.0398595	0.0318731	0.0590167	0.0146636	0	0.012582	0.0539905	0.0185541	0.0539905
SZ0052P3	2.45589e-07	8.93749e-09	2.06605e-06	2.89752e-07	5.42211e-07	5.61752e-08	1.35127e-05	1.47815e-08	1.87829e-08	9.65677e-07	1.26787e-06	1.26787e-06	1.55977e-09	0.0630103	3.924e-09	4.65886e-07	1.47815e-08	5.38926e-06	4.65886e-07	2.89752e-07	2.96792e-08	8.1343e-07	1.47815e-08	2.40176e-06	2.56082e-05	6.85946e-09	8.3558e-08	1.46078e-07	1.15419e-08	8.93749e-09	0.012582	0	1.46078e-07	9.65677e-07	3.40618e-07
SZ0057P3	2.63829e-13	3.30605e-12	9.86813e-06	3.85141e-11	1.55232e-12	4.18452e-18	1.03473e-10	1.11696e-09	6.58874e-12	2.63829e-13	1.26787e-06	1.10792e-06	2.14804e-09	0.0398595	6.72564e-13	1.35127e-05	8.39466e-07	3.05455e-06	9.12417e-14	1.21822e-07	1.47815e-08	1.06925e-11	1.11696e-09	1.24188e-11	4.23928e-05	3.72371e-10	3.30605e-12	9.12417e-14	2.67561e-14	1.62399e-10	0.0539905	1.46078e-07	0	3.69363e-08	3.30605e-12
SZ0020P3	1.55977e-09	5.21468e-09	4.23431e-09	1.87829e-08	9.65677e-07	2.96792e-08	4.65886e-07	5.61752e-08	1.55977e-09	2.96792e-08	5.46578e-10	3.72371e-10	6.85946e-09	0.00882737	5.21468e-09	4.65886e-07	5.46578e-10	5.46578e-10	3.69363e-08	5.46578e-10	1.55232e-12	2.24929e-10	1.87829e-08	1.46078e-07	3.924e-09	2.48657e-10	8.93749e-09	7.87842e-10	4.56846e-08	7.87842e-10	0.0185541	9.65677e-07	3.69363e-08	0	1.87829e-08
SZ0029P3	6.26289e-15	2.48657e-10	3.98148e-06	3.72371e-10	6.85946e-09	3.85141e-11	3.924e-09	1.15419e-08	2.23222e-11	1.11696e-09	2.89752e-07	2.45589e-07	1.15419e-08	0.0428358	1.24188e-11	2.45589e-07	1.64827e-06	5.42211e-07	6.72564e-13	1.01133e-07	3.924e-09	5.59909e-12	2.92051e-09	1.24188e-11	3.31031e-05	3.924e-09	3.72371e-10	6.58874e-12	6.72564e-13	1.03473e-10	0.0539905	3.40618e-07	3.30605e-12	1.87829e-08	0
