## Supplementary Table 4 for "IL-17A, IFN-γ, and MIP-3α Plasma Profiles Predict Clinical Stage Transition in First-Episode Psychosis"

### Sheet: ST3
Supplementary Table 4 - Spearman’s correlation exact rho values for Figure 1D.
	SZ0067P3	SZ0074P3	SZ0145P3	SZ0007P2	SZ0012P3	SZ0016P3	SZ0032P3	SZ0036P3	SZ0064P3	SZ0077P3	SZ0123P3	SZ0028P3	SZ0053P3	SZ0097P3	SZ0004P3	SZ0010P3	SZ0111P3	SZ0127P3	SZ0031P3	SZ0096P3	SZ0017P3	SZ0033P3	SZ0065P3	SZ0073P3	SZ0116P3	SZ0083P3	SZ0125P3	SZ0055P3	SZ0068P3	SZ0080P3	SZ0120P3	SZ0052P3	SZ0057P3	SZ0020P3	SZ0029P3
SZ0067P3	1	0.978022	0.828571	0.934066	0.951648	0.978022	0.951648	0.925275	0.964835	0.92967	0.797802	0.912088	0.964835	0.828571	0.982418	0.885714	0.859341	0.793407	0.982418	0.872527	0.947253	0.972498	0.978022	1	0.736264	0.947253	0.96044	0.986813	0.978022	0.986813	0.947253	0.89011	0.978022	0.916484	0.995604
SZ0074P3	0.978022	1	0.806593	0.912088	0.982418	0.978022	0.925275	0.934066	0.951648	0.938462	0.762637	0.898901	0.969231	0.789011	0.986813	0.824176	0.863736	0.771429	0.969231	0.863736	0.947253	0.954896	0.991209	0.978022	0.70989	0.956044	0.969231	0.986813	0.978022	0.969231	0.947253	0.898901	0.978022	0.912088	0.969231
SZ0145P3	0.828571	0.806593	1	0.841758	0.745055	0.802198	0.789011	0.920879	0.846154	0.78022	0.982418	0.912088	0.846154	0.982418	0.832967	0.916484	0.96044	0.969231	0.797802	0.96044	0.925275	0.811882	0.824176	0.828571	0.96044	0.846154	0.846154	0.810989	0.850549	0.863736	0.925275	0.872527	0.802198	0.92967	0.846154
SZ0007P2	0.934066	0.912088	0.841758	1	0.925275	0.964835	0.951648	0.942857	0.96044	0.973626	0.832967	0.846154	0.96044	0.859341	0.956044	0.810989	0.846154	0.784615	0.969231	0.81978	0.894505	0.899891	0.951648	0.934066	0.758242	0.89011	0.920879	0.916484	0.964835	0.912088	0.907692	0.881319	0.964835	0.863736	0.942857
SZ0012P3	0.951648	0.982418	0.745055	0.925275	1	0.982418	0.92967	0.912088	0.947253	0.96044	0.705495	0.854945	0.969231	0.740659	0.978022	0.758242	0.793407	0.692308	0.969231	0.78022	0.89011	0.930694	0.982418	0.951648	0.643956	0.920879	0.934066	0.964835	0.973626	0.934066	0.894505	0.872527	0.982418	0.859341	0.947253
SZ0016P3	0.978022	0.978022	0.802198	0.964835	0.982418	1	0.96044	0.942857	0.978022	0.978022	0.775824	0.868132	0.986813	0.806593	0.995604	0.810989	0.841758	0.745055	0.995604	0.828571	0.916484	0.957096	0.991209	0.978022	0.714286	0.947253	0.956044	0.982418	0.991209	0.96044	0.92967	0.907692	1	0.885714	0.973626
SZ0032P3	0.951648	0.925275	0.789011	0.951648	0.92967	0.96044	1	0.876923	0.912088	0.951648	0.762637	0.881319	0.920879	0.832967	0.942857	0.797802	0.802198	0.771429	0.956044	0.815385	0.903297	0.910892	0.938462	0.951648	0.727473	0.894505	0.942857	0.942857	0.938462	0.947253	0.903297	0.828571	0.96044	0.859341	0.947253
SZ0036P3	0.925275	0.934066	0.920879	0.942857	0.912088	0.942857	0.876923	1	0.964835	0.934066	0.912088	0.89011	0.973626	0.903297	0.96044	0.859341	0.942857	0.859341	0.938462	0.912088	0.947253	0.928493	0.956044	0.925275	0.859341	0.956044	0.934066	0.934066	0.964835	0.920879	0.964835	0.934066	0.942857	0.947253	0.92967
SZ0064P3	0.964835	0.951648	0.846154	0.96044	0.947253	0.978022	0.912088	0.964835	1	0.951648	0.837363	0.863736	0.991209	0.837363	0.982418	0.868132	0.859341	0.762637	0.982418	0.837363	0.907692	0.961497	0.973626	0.964835	0.758242	0.942857	0.920879	0.96044	0.986813	0.947253	0.925275	0.92967	0.978022	0.903297	0.969231
SZ0077P3	0.92967	0.938462	0.78022	0.973626	0.96044	0.978022	0.951648	0.934066	0.951648	1	0.775824	0.815385	0.964835	0.797802	0.964835	0.736264	0.81978	0.731868	0.973626	0.789011	0.885714	0.921893	0.969231	0.92967	0.718681	0.925275	0.938462	0.942857	0.96044	0.903297	0.898901	0.859341	0.978022	0.863736	0.925275
SZ0123P3	0.797802	0.762637	0.982418	0.832967	0.705495	0.775824	0.762637	0.912088	0.837363	0.775824	1	0.868132	0.828571	0.978022	0.802198	0.898901	0.934066	0.947253	0.78022	0.925275	0.89011	0.814082	0.793407	0.797802	0.973626	0.841758	0.810989	0.784615	0.81978	0.81978	0.894505	0.828571	0.775824	0.925275	0.815385
SZ0028P3	0.912088	0.898901	0.912088	0.846154	0.854945	0.868132	0.881319	0.89011	0.863736	0.815385	0.868132	1	0.881319	0.920879	0.885714	0.92967	0.876923	0.907692	0.854945	0.916484	0.951648	0.886689	0.881319	0.912088	0.854945	0.876923	0.89011	0.894505	0.898901	0.942857	0.92967	0.824176	0.868132	0.951648	0.925275
SZ0053P3	0.964835	0.969231	0.846154	0.96044	0.969231	0.986813	0.920879	0.973626	0.991209	0.964835	0.828571	0.881319	1	0.837363	0.991209	0.841758	0.868132	0.775824	0.982418	0.846154	0.920879	0.961497	0.986813	0.964835	0.762637	0.951648	0.934066	0.969231	0.995604	0.947253	0.934066	0.920879	0.986813	0.916484	0.969231
SZ0097P3	0.828571	0.789011	0.982418	0.859341	0.740659	0.806593	0.832967	0.903297	0.837363	0.797802	0.978022	0.920879	0.837363	1	0.824176	0.907692	0.925275	0.96044	0.802198	0.934066	0.912088	0.818482	0.810989	0.828571	0.969231	0.841758	0.841758	0.810989	0.841758	0.863736	0.912088	0.832967	0.806593	0.925275	0.846154
SZ0004P3	0.982418	0.986813	0.832967	0.956044	0.978022	0.995604	0.942857	0.96044	0.982418	0.964835	0.802198	0.885714	0.991209	0.824176	1	0.837363	0.876923	0.775824	0.991209	0.863736	0.938462	0.961497	0.995604	0.982418	0.740659	0.96044	0.964835	0.986813	0.995604	0.969231	0.951648	0.92967	0.995604	0.907692	0.978022
SZ0010P3	0.885714	0.824176	0.916484	0.810989	0.758242	0.810989	0.797802	0.859341	0.868132	0.736264	0.898901	0.92967	0.841758	0.907692	0.837363	1	0.859341	0.872527	0.824176	0.894505	0.894505	0.869087	0.81978	0.885714	0.841758	0.832967	0.815385	0.841758	0.854945	0.907692	0.885714	0.837363	0.810989	0.907692	0.903297
SZ0111P3	0.859341	0.863736	0.96044	0.846154	0.793407	0.841758	0.802198	0.942857	0.859341	0.81978	0.934066	0.876923	0.868132	0.925275	0.876923	0.859341	1	0.938462	0.837363	0.986813	0.956044	0.838284	0.872527	0.859341	0.907692	0.907692	0.916484	0.863736	0.872527	0.881319	0.969231	0.912088	0.841758	0.925275	0.854945
SZ0127P3	0.793407	0.771429	0.969231	0.784615	0.692308	0.745055	0.771429	0.859341	0.762637	0.731868	0.947253	0.907692	0.775824	0.96044	0.775824	0.872527	0.938462	1	0.740659	0.96044	0.925275	0.767877	0.78022	0.793407	0.951648	0.806593	0.837363	0.771429	0.789011	0.828571	0.903297	0.771429	0.745055	0.920879	0.806593
SZ0031P3	0.982418	0.969231	0.797802	0.969231	0.969231	0.995604	0.956044	0.938462	0.982418	0.973626	0.78022	0.854945	0.982418	0.802198	0.991209	0.824176	0.837363	0.740659	1	0.824176	0.912088	0.961497	0.986813	0.982418	0.705495	0.942857	0.951648	0.978022	0.986813	0.956044	0.925275	0.898901	0.995604	0.881319	0.978022
SZ0096P3	0.872527	0.863736	0.96044	0.81978	0.78022	0.828571	0.815385	0.912088	0.837363	0.789011	0.925275	0.916484	0.846154	0.934066	0.863736	0.894505	0.986813	0.96044	0.824176	1	0.969231	0.844885	0.859341	0.872527	0.912088	0.898901	0.916484	0.868132	0.859341	0.903297	0.969231	0.881319	0.828571	0.938462	0.868132
SZ0017P3	0.947253	0.947253	0.925275	0.894505	0.89011	0.916484	0.903297	0.947253	0.907692	0.885714	0.89011	0.951648	0.920879	0.912088	0.938462	0.894505	0.956044	0.925275	0.912088	0.969231	1	0.919693	0.942857	0.947253	0.863736	0.947253	0.973626	0.942857	0.934066	0.96044	0.991209	0.885714	0.916484	0.969231	0.942857
SZ0033P3	0.972498	0.954896	0.811882	0.899891	0.930694	0.957096	0.910892	0.928493	0.961497	0.921893	0.814082	0.886689	0.961497	0.818482	0.961497	0.869087	0.838284	0.767877	0.961497	0.844885	0.919693	1	0.957096	0.972498	0.763477	0.972498	0.926293	0.981299	0.954896	0.952696	0.924093	0.855886	0.957096	0.939495	0.965897
SZ0065P3	0.978022	0.991209	0.824176	0.951648	0.982418	0.991209	0.938462	0.956044	0.973626	0.969231	0.793407	0.881319	0.986813	0.810989	0.995604	0.81978	0.872527	0.78022	0.986813	0.859341	0.942857	0.957096	1	0.978022	0.731868	0.956044	0.969231	0.982418	0.991209	0.96044	0.947253	0.907692	0.991209	0.912088	0.973626
SZ0073P3	1	0.978022	0.828571	0.934066	0.951648	0.978022	0.951648	0.925275	0.964835	0.92967	0.797802	0.912088	0.964835	0.828571	0.982418	0.885714	0.859341	0.793407	0.982418	0.872527	0.947253	0.972498	0.978022	1	0.736264	0.947253	0.96044	0.986813	0.978022	0.986813	0.947253	0.89011	0.978022	0.916484	0.995604
SZ0116P3	0.736264	0.70989	0.96044	0.758242	0.643956	0.714286	0.727473	0.859341	0.758242	0.718681	0.973626	0.854945	0.762637	0.969231	0.740659	0.841758	0.907692	0.951648	0.705495	0.912088	0.863736	0.763477	0.731868	0.736264	1	0.810989	0.775824	0.740659	0.753846	0.78022	0.863736	0.767033	0.714286	0.907692	0.749451
SZ0083P3	0.947253	0.956044	0.846154	0.89011	0.920879	0.947253	0.894505	0.956044	0.942857	0.925275	0.841758	0.876923	0.951648	0.841758	0.96044	0.832967	0.907692	0.806593	0.942857	0.898901	0.947253	0.972498	0.956044	0.947253	0.810989	1	0.96044	0.978022	0.942857	0.942857	0.964835	0.898901	0.947253	0.947253	0.92967
SZ0125P3	0.96044	0.969231	0.846154	0.920879	0.934066	0.956044	0.942857	0.934066	0.920879	0.938462	0.810989	0.89011	0.934066	0.841758	0.964835	0.815385	0.916484	0.837363	0.951648	0.916484	0.973626	0.926293	0.969231	0.96044	0.775824	0.96044	1	0.969231	0.947253	0.96044	0.978022	0.894505	0.956044	0.916484	0.942857
SZ0055P3	0.986813	0.986813	0.810989	0.916484	0.964835	0.982418	0.942857	0.934066	0.96044	0.942857	0.784615	0.894505	0.969231	0.810989	0.986813	0.841758	0.863736	0.771429	0.978022	0.868132	0.942857	0.981299	0.982418	0.986813	0.740659	0.978022	0.969231	1	0.973626	0.978022	0.951648	0.898901	0.982418	0.920879	0.973626
SZ0068P3	0.978022	0.978022	0.850549	0.964835	0.973626	0.991209	0.938462	0.964835	0.986813	0.96044	0.81978	0.898901	0.995604	0.841758	0.995604	0.854945	0.872527	0.789011	0.986813	0.859341	0.934066	0.954896	0.991209	0.978022	0.753846	0.942857	0.947253	0.973626	1	0.964835	0.942857	0.925275	0.991209	0.912088	0.982418
SZ0080P3	0.986813	0.969231	0.863736	0.912088	0.934066	0.96044	0.947253	0.920879	0.947253	0.903297	0.81978	0.942857	0.947253	0.863736	0.969231	0.907692	0.881319	0.828571	0.956044	0.903297	0.96044	0.952696	0.96044	0.986813	0.78022	0.942857	0.96044	0.978022	0.964835	1	0.96044	0.912088	0.96044	0.925275	0.982418
SZ0120P3	0.947253	0.947253	0.925275	0.907692	0.894505	0.92967	0.903297	0.964835	0.925275	0.898901	0.894505	0.92967	0.934066	0.912088	0.951648	0.885714	0.969231	0.903297	0.925275	0.969231	0.991209	0.924093	0.947253	0.947253	0.863736	0.964835	0.978022	0.951648	0.942857	0.96044	1	0.925275	0.92967	0.956044	0.938462
SZ0052P3	0.89011	0.898901	0.872527	0.881319	0.872527	0.907692	0.828571	0.934066	0.92967	0.859341	0.828571	0.824176	0.920879	0.832967	0.92967	0.837363	0.912088	0.771429	0.898901	0.881319	0.885714	0.855886	0.907692	0.89011	0.767033	0.898901	0.894505	0.898901	0.925275	0.912088	0.925275	1	0.907692	0.837363	0.885714
SZ0057P3	0.978022	0.978022	0.802198	0.964835	0.982418	1	0.96044	0.942857	0.978022	0.978022	0.775824	0.868132	0.986813	0.806593	0.995604	0.810989	0.841758	0.745055	0.995604	0.828571	0.916484	0.957096	0.991209	0.978022	0.714286	0.947253	0.956044	0.982418	0.991209	0.96044	0.92967	0.907692	1	0.885714	0.973626
SZ0020P3	0.916484	0.912088	0.92967	0.863736	0.859341	0.885714	0.859341	0.947253	0.903297	0.863736	0.925275	0.951648	0.916484	0.925275	0.907692	0.907692	0.925275	0.920879	0.881319	0.938462	0.969231	0.939495	0.912088	0.916484	0.907692	0.947253	0.916484	0.920879	0.912088	0.925275	0.956044	0.837363	0.885714	1	0.920879
SZ0029P3	0.995604	0.969231	0.846154	0.942857	0.947253	0.973626	0.947253	0.92967	0.969231	0.925275	0.815385	0.925275	0.969231	0.846154	0.978022	0.903297	0.854945	0.806593	0.978022	0.868132	0.942857	0.965897	0.973626	0.995604	0.749451	0.92967	0.942857	0.973626	0.982418	0.982418	0.938462	0.885714	0.973626	0.920879	1
