## Supplementary Table 5 for "IL-17A, IFN-γ, and MIP-3α Plasma Profiles Predict Clinical Stage Transition in First-Episode Psychosis"

### Sheet: ST4
Supplementary Table 5 - Spearman’s correlation exact p-values for Figure 1D.
	SZ0067P3	SZ0074P3	SZ0145P3	SZ0007P2	SZ0012P3	SZ0016P3	SZ0032P3	SZ0036P3	SZ0064P3	SZ0077P3	SZ0123P3	SZ0028P3	SZ0053P3	SZ0097P3	SZ0004P3	SZ0010P3	SZ0111P3	SZ0127P3	SZ0031P3	SZ0096P3	SZ0017P3	SZ0033P3	SZ0065P3	SZ0073P3	SZ0116P3	SZ0083P3	SZ0125P3	SZ0055P3	SZ0068P3	SZ0080P3	SZ0120P3	SZ0052P3	SZ0057P3	SZ0020P3	SZ0029P3
SZ0067P3	0	1.55e-09	0.000250534	1.03e-06	1.66e-07	1.55e-09	1.66e-07	2.14e-06	2.53e-08	1.5e-06	0.000628276	5.5e-06	2.53e-08	0.000250534	4.11e-10	2.5e-05	8.2e-05	0.000707534	4.11e-10	4.68e-05	2.77e-07	5.89e-09	1.55e-09	0	0.00267645	2.77e-07	5.08e-08	7.38e-11	1.55e-09	7.38e-11	2.77e-07	2e-05	1.55e-09	4.08e-06	1.03e-13
SZ0074P3	1.55e-09	0	0.000491113	5.5e-06	4.11e-10	1.55e-09	2.14e-06	1.03e-06	1.66e-07	6.86e-07	0.00151423	1.24e-05	1.15e-08	0.000794614	7.38e-11	0.000288704	6.85e-05	0.00123266	1.15e-08	6.85e-05	2.77e-07	1.1e-07	6.54e-12	1.55e-09	0.00445074	9.47e-08	1.15e-08	7.38e-11	1.55e-09	1.15e-08	2.77e-07	1.24e-05	1.55e-09	5.5e-06	1.15e-08
SZ0145P3	0.000250534	0.000491113	0	0.000159738	0.00223004	0.000556306	0.000794614	2.98e-06	0.000136256	0.000994494	4.11e-10	5.5e-06	0.000136256	4.11e-10	0.000216551	4.08e-06	5.08e-08	1.15e-08	0.000628276	5.08e-08	2.14e-06	0.000420974	0.000288704	0.000250534	5.08e-08	0.000136256	0.000136256	0.00043221	0.000115656	6.85e-05	2.14e-06	4.68e-05	0.000556306	1.5e-06	0.000136256
SZ0007P2	1.03e-06	5.5e-06	0.000159738	0	2.14e-06	2.53e-08	1.66e-07	4.44e-07	5.08e-08	4.59e-09	0.000216551	0.000136256	5.08e-08	8.2e-05	9.47e-08	0.00043221	0.000136256	0.000890074	1.15e-08	0.000331437	1.58e-05	1.17e-05	1.66e-07	1.03e-06	0.001673	2e-05	2.98e-06	4.08e-06	2.53e-08	5.5e-06	7.3e-06	3.11e-05	2.53e-08	6.85e-05	4.44e-07
SZ0012P3	1.66e-07	4.11e-10	0.00223004	2.14e-06	0	4.11e-10	1.5e-06	5.5e-06	2.77e-07	5.08e-08	0.00481956	9.77e-05	1.15e-08	0.0024452	1.55e-09	0.001673	0.000707534	0.00607105	1.15e-08	0.000994494	2e-05	1.38e-06	4.11e-10	1.66e-07	0.0129422	2.98e-06	1.03e-06	2.53e-08	4.59e-09	1.03e-06	1.58e-05	4.68e-05	4.11e-10	8.2e-05	2.77e-07
SZ0016P3	1.55e-09	1.55e-09	0.000556306	2.53e-08	4.11e-10	0	5.08e-08	4.44e-07	1.55e-09	1.55e-09	0.00110848	5.68e-05	7.38e-11	0.000491113	1.03e-13	0.00043221	0.000159738	0.00223004	1.03e-13	0.000250534	4.08e-06	8.21e-08	6.54e-12	1.55e-09	0.00410441	2.77e-07	9.47e-08	4.11e-10	6.54e-12	5.08e-08	1.5e-06	7.3e-06	0	2.5e-05	4.59e-09
SZ0032P3	1.66e-07	2.14e-06	0.000794614	1.66e-07	1.5e-06	5.08e-08	0	3.83e-05	5.5e-06	1.66e-07	0.00151423	3.11e-05	2.98e-06	0.000216551	4.44e-07	0.000628276	0.000556306	0.00123266	9.47e-08	0.000379132	9.56e-06	5.95e-06	6.86e-07	1.66e-07	0.00319062	1.58e-05	4.44e-07	4.44e-07	6.86e-07	2.77e-07	9.56e-06	0.000250534	5.08e-08	8.2e-05	2.77e-07
SZ0036P3	2.14e-06	1.03e-06	2.98e-06	4.44e-07	5.5e-06	4.44e-07	3.83e-05	0	2.53e-08	1.03e-06	5.5e-06	2e-05	4.59e-09	9.56e-06	5.08e-08	8.2e-05	4.44e-07	8.2e-05	6.86e-07	5.5e-06	2.77e-07	1.65e-06	9.47e-08	2.14e-06	8.2e-05	9.47e-08	1.03e-06	1.03e-06	2.53e-08	2.98e-06	2.53e-08	1.03e-06	4.44e-07	2.77e-07	1.5e-06
SZ0064P3	2.53e-08	1.66e-07	0.000136256	5.08e-08	2.77e-07	1.55e-09	5.5e-06	2.53e-08	0	1.66e-07	0.000186397	6.85e-05	6.54e-12	0.000186397	4.11e-10	5.68e-05	8.2e-05	0.00151423	4.11e-10	0.000186397	7.3e-06	4.33e-08	4.59e-09	2.53e-08	0.001673	4.44e-07	2.98e-06	5.08e-08	7.38e-11	2.77e-07	2.14e-06	1.5e-06	1.55e-09	9.56e-06	1.15e-08
SZ0077P3	1.5e-06	6.86e-07	0.000994494	4.59e-09	5.08e-08	1.55e-09	1.66e-07	1.03e-06	1.66e-07	0	0.00110848	0.000379132	2.53e-08	0.000628276	2.53e-08	0.00267645	0.000331437	0.00292463	4.59e-09	0.000794614	2.5e-05	2.77e-06	1.15e-08	1.5e-06	0.00377958	2.14e-06	6.86e-07	4.44e-07	5.08e-08	9.56e-06	1.24e-05	8.2e-05	1.55e-09	6.85e-05	2.14e-06
SZ0123P3	0.000628276	0.00151423	4.11e-10	0.000216551	0.00481956	0.00110848	0.00151423	5.5e-06	0.000186397	0.00110848	0	5.68e-05	0.000250534	1.55e-09	0.000556306	1.24e-05	1.03e-06	2.77e-07	0.000994494	2.14e-06	2e-05	0.000394282	0.000707534	0.000628276	4.59e-09	0.000159738	0.00043221	0.000890074	0.000331437	0.000331437	1.58e-05	0.000250534	0.00110848	2.14e-06	0.000379132
SZ0028P3	5.5e-06	1.24e-05	5.5e-06	0.000136256	9.77e-05	5.68e-05	3.11e-05	2e-05	6.85e-05	0.000379132	5.68e-05	0	3.11e-05	2.98e-06	2.5e-05	1.5e-06	3.83e-05	7.3e-06	9.77e-05	4.08e-06	1.66e-07	2.38e-05	3.11e-05	5.5e-06	9.77e-05	3.83e-05	2e-05	1.58e-05	1.24e-05	4.44e-07	1.5e-06	0.000288704	5.68e-05	1.66e-07	2.14e-06
SZ0053P3	2.53e-08	1.15e-08	0.000136256	5.08e-08	1.15e-08	7.38e-11	2.98e-06	4.59e-09	6.54e-12	2.53e-08	0.000250534	3.11e-05	0	0.000186397	6.54e-12	0.000159738	5.68e-05	0.00110848	4.11e-10	0.000136256	2.98e-06	4.33e-08	7.38e-11	2.53e-08	0.00151423	1.66e-07	1.03e-06	1.15e-08	1.03e-13	2.77e-07	1.03e-06	2.98e-06	7.38e-11	4.08e-06	1.15e-08
SZ0097P3	0.000250534	0.000794614	4.11e-10	8.2e-05	0.0024452	0.000491113	0.000216551	9.56e-06	0.000186397	0.000628276	1.55e-09	2.98e-06	0.000186397	0	0.000288704	7.3e-06	2.14e-06	5.08e-08	0.000556306	1.03e-06	5.5e-06	0.000344985	0.00043221	0.000250534	1.15e-08	0.000159738	0.000159738	0.00043221	0.000159738	6.85e-05	5.5e-06	0.000216551	0.000491113	2.14e-06	0.000136256
SZ0004P3	4.11e-10	7.38e-11	0.000216551	9.47e-08	1.55e-09	1.03e-13	4.44e-07	5.08e-08	4.11e-10	2.53e-08	0.000556306	2.5e-05	6.54e-12	0.000288704	0	0.000186397	3.83e-05	0.00110848	6.54e-12	6.85e-05	6.86e-07	4.33e-08	1.03e-13	4.11e-10	0.0024452	5.08e-08	2.53e-08	7.38e-11	1.03e-13	1.15e-08	1.66e-07	1.5e-06	1.03e-13	7.3e-06	1.55e-09
SZ0010P3	2.5e-05	0.000288704	4.08e-06	0.00043221	0.001673	0.00043221	0.000628276	8.2e-05	5.68e-05	0.00267645	1.24e-05	1.5e-06	0.000159738	7.3e-06	0.000186397	0	8.2e-05	4.68e-05	0.000288704	1.58e-05	1.58e-05	5.45e-05	0.000331437	2.5e-05	0.000159738	0.000216551	0.000379132	0.000159738	9.77e-05	7.3e-06	2.5e-05	0.000186397	0.00043221	7.3e-06	9.56e-06
SZ0111P3	8.2e-05	6.85e-05	5.08e-08	0.000136256	0.000707534	0.000159738	0.000556306	4.44e-07	8.2e-05	0.000331437	1.03e-06	3.83e-05	5.68e-05	2.14e-06	3.83e-05	8.2e-05	0	6.86e-07	0.000186397	7.38e-11	9.47e-08	0.000180529	4.68e-05	8.2e-05	7.3e-06	7.3e-06	4.08e-06	6.85e-05	4.68e-05	3.11e-05	1.15e-08	5.5e-06	0.000159738	2.14e-06	9.77e-05
SZ0127P3	0.000707534	0.00123266	1.15e-08	0.000890074	0.00607105	0.00223004	0.00123266	8.2e-05	0.00151423	0.00292463	2.77e-07	7.3e-06	0.00110848	5.08e-08	0.00110848	4.68e-05	6.86e-07	0	0.0024452	5.08e-08	2.14e-06	0.00134088	0.000994494	0.000707534	1.66e-07	0.000491113	0.000186397	0.00123266	0.000794614	0.000250534	9.56e-06	0.00123266	0.00223004	2.98e-06	0.000491113
SZ0031P3	4.11e-10	1.15e-08	0.000628276	1.15e-08	1.15e-08	1.03e-13	9.47e-08	6.86e-07	4.11e-10	4.59e-09	0.000994494	9.77e-05	4.11e-10	0.000556306	6.54e-12	0.000288704	0.000186397	0.0024452	0	0.000288704	5.5e-06	4.33e-08	7.38e-11	4.11e-10	0.00481956	4.44e-07	1.66e-07	1.55e-09	7.38e-11	9.47e-08	2.14e-06	1.24e-05	1.03e-13	3.11e-05	1.55e-09
SZ0096P3	4.68e-05	6.85e-05	5.08e-08	0.000331437	0.000994494	0.000250534	0.000379132	5.5e-06	0.000186397	0.000794614	2.14e-06	4.08e-06	0.000136256	1.03e-06	6.85e-05	1.58e-05	7.38e-11	5.08e-08	0.000288704	0	1.15e-08	0.000142726	8.2e-05	4.68e-05	5.5e-06	1.24e-05	4.08e-06	5.68e-05	8.2e-05	9.56e-06	1.15e-08	3.11e-05	0.000250534	6.86e-07	5.68e-05
SZ0017P3	2.77e-07	2.77e-07	2.14e-06	1.58e-05	2e-05	4.08e-06	9.56e-06	2.77e-07	7.3e-06	2.5e-05	2e-05	1.66e-07	2.98e-06	5.5e-06	6.86e-07	1.58e-05	9.47e-08	2.14e-06	5.5e-06	1.15e-08	0	3.25e-06	4.44e-07	2.77e-07	6.85e-05	2.77e-07	4.59e-09	4.44e-07	1.03e-06	5.08e-08	6.54e-12	2.5e-05	4.08e-06	1.15e-08	4.44e-07
SZ0033P3	5.89e-09	1.1e-07	0.000420974	1.17e-05	1.38e-06	8.21e-08	5.95e-06	1.65e-06	4.33e-08	2.77e-06	0.000394282	2.38e-05	4.33e-08	0.000344985	4.33e-08	5.45e-05	0.000180529	0.00134088	4.33e-08	0.000142726	3.25e-06	0	8.21e-08	5.89e-09	0.00148532	5.89e-09	1.97e-06	5.93e-10	1.1e-07	1.46e-07	2.34e-06	9.41e-05	8.21e-08	6.21e-07	2.11e-08
SZ0065P3	1.55e-09	6.54e-12	0.000288704	1.66e-07	4.11e-10	6.54e-12	6.86e-07	9.47e-08	4.59e-09	1.15e-08	0.000707534	3.11e-05	7.38e-11	0.00043221	1.03e-13	0.000331437	4.68e-05	0.000994494	7.38e-11	8.2e-05	4.44e-07	8.21e-08	0	1.55e-09	0.00292463	9.47e-08	1.15e-08	4.11e-10	6.54e-12	5.08e-08	2.77e-07	7.3e-06	6.54e-12	5.5e-06	4.59e-09
SZ0073P3	0	1.55e-09	0.000250534	1.03e-06	1.66e-07	1.55e-09	1.66e-07	2.14e-06	2.53e-08	1.5e-06	0.000628276	5.5e-06	2.53e-08	0.000250534	4.11e-10	2.5e-05	8.2e-05	0.000707534	4.11e-10	4.68e-05	2.77e-07	5.89e-09	1.55e-09	0	0.00267645	2.77e-07	5.08e-08	7.38e-11	1.55e-09	7.38e-11	2.77e-07	2e-05	1.55e-09	4.08e-06	1.03e-13
SZ0116P3	0.00267645	0.00445074	5.08e-08	0.001673	0.0129422	0.00410441	0.00319062	8.2e-05	0.001673	0.00377958	4.59e-09	9.77e-05	0.00151423	1.15e-08	0.0024452	0.000159738	7.3e-06	1.66e-07	0.00481956	5.5e-06	6.85e-05	0.00148532	0.00292463	0.00267645	0	0.00043221	0.00110848	0.0024452	0.00184472	0.000994494	6.85e-05	0.00136768	0.00410441	7.3e-06	0.00203015
SZ0083P3	2.77e-07	9.47e-08	0.000136256	2e-05	2.98e-06	2.77e-07	1.58e-05	9.47e-08	4.44e-07	2.14e-06	0.000159738	3.83e-05	1.66e-07	0.000159738	5.08e-08	0.000216551	7.3e-06	0.000491113	4.44e-07	1.24e-05	2.77e-07	5.89e-09	9.47e-08	2.77e-07	0.00043221	0	5.08e-08	1.55e-09	4.44e-07	4.44e-07	2.53e-08	1.24e-05	2.77e-07	2.77e-07	1.5e-06
SZ0125P3	5.08e-08	1.15e-08	0.000136256	2.98e-06	1.03e-06	9.47e-08	4.44e-07	1.03e-06	2.98e-06	6.86e-07	0.00043221	2e-05	1.03e-06	0.000159738	2.53e-08	0.000379132	4.08e-06	0.000186397	1.66e-07	4.08e-06	4.59e-09	1.97e-06	1.15e-08	5.08e-08	0.00110848	5.08e-08	0	1.15e-08	2.77e-07	5.08e-08	1.55e-09	1.58e-05	9.47e-08	4.08e-06	4.44e-07
SZ0055P3	7.38e-11	7.38e-11	0.00043221	4.08e-06	2.53e-08	4.11e-10	4.44e-07	1.03e-06	5.08e-08	4.44e-07	0.000890074	1.58e-05	1.15e-08	0.00043221	7.38e-11	0.000159738	6.85e-05	0.00123266	1.55e-09	5.68e-05	4.44e-07	5.93e-10	4.11e-10	7.38e-11	0.0024452	1.55e-09	1.15e-08	0	4.59e-09	1.55e-09	1.66e-07	1.24e-05	4.11e-10	2.98e-06	4.59e-09
SZ0068P3	1.55e-09	1.55e-09	0.000115656	2.53e-08	4.59e-09	6.54e-12	6.86e-07	2.53e-08	7.38e-11	5.08e-08	0.000331437	1.24e-05	1.03e-13	0.000159738	1.03e-13	9.77e-05	4.68e-05	0.000794614	7.38e-11	8.2e-05	1.03e-06	1.1e-07	6.54e-12	1.55e-09	0.00184472	4.44e-07	2.77e-07	4.59e-09	0	2.53e-08	4.44e-07	2.14e-06	6.54e-12	5.5e-06	4.11e-10
SZ0080P3	7.38e-11	1.15e-08	6.85e-05	5.5e-06	1.03e-06	5.08e-08	2.77e-07	2.98e-06	2.77e-07	9.56e-06	0.000331437	4.44e-07	2.77e-07	6.85e-05	1.15e-08	7.3e-06	3.11e-05	0.000250534	9.47e-08	9.56e-06	5.08e-08	1.46e-07	5.08e-08	7.38e-11	0.000994494	4.44e-07	5.08e-08	1.55e-09	2.53e-08	0	5.08e-08	5.5e-06	5.08e-08	2.14e-06	4.11e-10
SZ0120P3	2.77e-07	2.77e-07	2.14e-06	7.3e-06	1.58e-05	1.5e-06	9.56e-06	2.53e-08	2.14e-06	1.24e-05	1.58e-05	1.5e-06	1.03e-06	5.5e-06	1.66e-07	2.5e-05	1.15e-08	9.56e-06	2.14e-06	1.15e-08	6.54e-12	2.34e-06	2.77e-07	2.77e-07	6.85e-05	2.53e-08	1.55e-09	1.66e-07	4.44e-07	5.08e-08	0	2.14e-06	1.5e-06	9.47e-08	6.86e-07
SZ0052P3	2e-05	1.24e-05	4.68e-05	3.11e-05	4.68e-05	7.3e-06	0.000250534	1.03e-06	1.5e-06	8.2e-05	0.000250534	0.000288704	2.98e-06	0.000216551	1.5e-06	0.000186397	5.5e-06	0.00123266	1.24e-05	3.11e-05	2.5e-05	9.41e-05	7.3e-06	2e-05	0.00136768	1.24e-05	1.58e-05	1.24e-05	2.14e-06	5.5e-06	2.14e-06	0	7.3e-06	0.000186397	2.5e-05
SZ0057P3	1.55e-09	1.55e-09	0.000556306	2.53e-08	4.11e-10	0	5.08e-08	4.44e-07	1.55e-09	1.55e-09	0.00110848	5.68e-05	7.38e-11	0.000491113	1.03e-13	0.00043221	0.000159738	0.00223004	1.03e-13	0.000250534	4.08e-06	8.21e-08	6.54e-12	1.55e-09	0.00410441	2.77e-07	9.47e-08	4.11e-10	6.54e-12	5.08e-08	1.5e-06	7.3e-06	0	2.5e-05	4.59e-09
SZ0020P3	4.08e-06	5.5e-06	1.5e-06	6.85e-05	8.2e-05	2.5e-05	8.2e-05	2.77e-07	9.56e-06	6.85e-05	2.14e-06	1.66e-07	4.08e-06	2.14e-06	7.3e-06	7.3e-06	2.14e-06	2.98e-06	3.11e-05	6.86e-07	1.15e-08	6.21e-07	5.5e-06	4.08e-06	7.3e-06	2.77e-07	4.08e-06	2.98e-06	5.5e-06	2.14e-06	9.47e-08	0.000186397	2.5e-05	0	2.98e-06
SZ0029P3	1.03e-13	1.15e-08	0.000136256	4.44e-07	2.77e-07	4.59e-09	2.77e-07	1.5e-06	1.15e-08	2.14e-06	0.000379132	2.14e-06	1.15e-08	0.000136256	1.55e-09	9.56e-06	9.77e-05	0.000491113	1.55e-09	5.68e-05	4.44e-07	2.11e-08	4.59e-09	1.03e-13	0.00203015	1.5e-06	4.44e-07	4.59e-09	4.11e-10	4.11e-10	6.86e-07	2.5e-05	4.59e-09	2.98e-06	0
