## Supplementary Table 6 for "IL-17A, IFN-γ, and MIP-3α Plasma Profiles Predict Clinical Stage Transition in First-Episode Psychosis"

### Sheet: ST5
Supplementary Table 6 - Univariate normality test on selected features after data pre-processing.
Test	Variable	Statistic	p value	Normality	Group
Anderson-Darling	ITAC	3.453	<0.001	NO	nT
Anderson-Darling	GM_CSF	0.8933	0.0176	NO	nT
Anderson-Darling	Fractalkine	0.2678	0.6419	YES	nT
Anderson-Darling	IFN_gamma	0.6154	0.0923	YES	nT
Anderson-Darling	IL_10	0.3162	0.5121	YES	nT
Anderson-Darling	MIP_3.alpha	0.1941	0.8764	YES	nT
Anderson-Darling	IL_12..p70.	0.4314	0.2724	YES	nT
Anderson-Darling	IL_17A	0.4751	0.2109	YES	nT
Anderson-Darling	IL_2	0.8465	0.0233	NO	nT
Anderson-Darling	IL_21	0.8228	0.0268	NO	nT
Anderson-Darling	IL_4	0.6674	0.0677	YES	nT
Anderson-Darling	IL_23	0.2886	0.5752	YES	nT
Anderson-Darling	IL_7	0.4858	0.1979	YES	nT
Anderson-Darling	MIP_1.beta	0.5983	0.1022	YES	nT
Anderson-Darling	ITAC	3.8434	<0.001	NO	T
Anderson-Darling	GM_CSF	0.8073	0.029	NO	T
Anderson-Darling	Fractalkine	0.2232	0.7927	YES	T
Anderson-Darling	IFN_gamma	0.2484	0.7073	YES	T
Anderson-Darling	IL_10	0.4961	0.1843	YES	T
Anderson-Darling	MIP_3.alpha	0.3637	0.3979	YES	T
Anderson-Darling	IL_12..p70.	0.3012	0.5397	YES	T
Anderson-Darling	IL_17A	0.5322	0.1481	YES	T
Anderson-Darling	IL_2	0.4748	0.2094	YES	T
Anderson-Darling	IL_21	0.7499	0.0408	NO	T
Anderson-Darling	IL_4	0.1671	0.9236	YES	T
Anderson-Darling	IL_23	1.3979	0.0009	NO	T
Anderson-Darling	IL_7	0.3335	0.4709	YES	T
Anderson-Darling	MIP_1.beta	0.226	0.7839	YES	T
