## Supplementary Table 8 for "IL-17A, IFN-γ, and MIP-3α Plasma Profiles Predict Clinical Stage Transition in First-Episode Psychosis"

### Sheet: ST7
Supplementary Table 8 - Exact p-values for univariate tests on selected features after data pre-processing.
Analyte	p_value	Satistic	Test
ITAC	0.868925	0.165025	Wilcoxon-Mann-Whitney test
GM_CSF	0.381708	-0.874753	Wilcoxon-Mann-Whitney test
IL_2	0.228132	-1.20519	Wilcoxon-Mann-Whitney test
IL_21	0.10212	-1.63466	Wilcoxon-Mann-Whitney test
IL_23	0.313866	-1.00714	Wilcoxon-Mann-Whitney test
Fractalkine	0.68884	-0.403971	Student's t-Test
IFN_gamma	0.450513	-0.76363	Student's t-Test
IL_10	0.685892	-0.408023	Student's t-Test
MIP_3.alpha	0.298088	1.05722	Student's t-Test
IL_17A	0.0453467	-2.08022	Student's t-Test
IL_4	0.601778	0.526914	Student's t-Test
IL_7	0.677718	0.419294	Student's t-Test
MIP_1.beta	0.658235	-0.446385	Student's t-Test
IL_4	0.596676	0.535742	Student's t-Test w/ Welch approximation
