## Supplementary Table 11 for "IL-17A, IFN-γ, and MIP-3α Plasma Profiles Predict Clinical Stage Transition in First-Episode Psychosis"

### Sheet: ST10
Supplementary Table 11 - Univariate normality test on selected features after data pre-processing and log10 transformation.
	Test	Variable	Statistic	p value	Normality	Group
1	Anderson-Darling	ITAC	2.2538	<0.001	NO	nT
2	Anderson-Darling	GM_CSF	0.3795	0.3665	YES	nT
3	Anderson-Darling	Fractalkine	0.3158	0.5127	YES	nT
4	Anderson-Darling	IFN_gamma	0.3645	0.3987	YES	nT
5	Anderson-Darling	IL_10	0.8947	0.0175	NO	nT
6	Anderson-Darling	MIP_3.alpha	0.1759	0.9085	YES	nT
7	Anderson-Darling	IL_12..p70.	0.3157	0.5129	YES	nT
8	Anderson-Darling	IL_17A	0.3147	0.5145	YES	nT
9	Anderson-Darling	IL_2	0.3821	0.3612	YES	nT
10	Anderson-Darling	IL_21	0.1687	0.9215	YES	nT
11	Anderson-Darling	IL_4	0.2299	0.7732	YES	nT
12	Anderson-Darling	IL_23	0.2606	0.6668	YES	nT
13	Anderson-Darling	IL_7	0.5924	0.1059	YES	nT
14	Anderson-Darling	MIP_1.beta	0.2639	0.6553	YES	nT
15	Anderson-Darling	ITAC	2.041	<0.001	NO	T
16	Anderson-Darling	GM_CSF	0.2381	0.7431	YES	T
17	Anderson-Darling	Fractalkine	0.2265	0.7821	YES	T
18	Anderson-Darling	IFN_gamma	0.3181	0.5078	YES	T
19	Anderson-Darling	IL_10	0.2999	0.5427	YES	T
20	Anderson-Darling	MIP_3.alpha	0.4168	0.2942	YES	T
21	Anderson-Darling	IL_12..p70.	0.3412	0.4513	YES	T
22	Anderson-Darling	IL_17A	0.7548	0.0397	NO	T
23	Anderson-Darling	IL_2	0.3622	0.4013	YES	T
24	Anderson-Darling	IL_21	0.2661	0.6447	YES	T
25	Anderson-Darling	IL_4	0.6133	0.0924	YES	T
26	Anderson-Darling	IL_23	0.6742	0.0642	YES	T
27	Anderson-Darling	IL_7	0.2269	0.781	YES	T
28	Anderson-Darling	MIP_1.beta	0.2699	0.6318	YES	T
