## Supplementary Table 2 for "IL-17A, IFN-γ, and MIP-3α Plasma Profiles Predict Clinical Stage Transition in First-Episode Psychosis"

### Sheet: ST1
Supplementary Table 2 - Spearman’s correlation exact rho values for Supplementary Figure 4.
	SZ0067P3	SZ0074P3	SZ0145P3	SZ0007P2	SZ0012P3	SZ0016P3	SZ0032P3	SZ0036P3	SZ0064P3	SZ0077P3	SZ0123P3	SZ0028P3	SZ0053P3	SZ0097P3	SZ0004P3	SZ0010P3	SZ0111P3	SZ0127P3	SZ0031P3	SZ0096P3	SZ0017P3	SZ0033P3	SZ0065P3	SZ0073P3	SZ0116P3	SZ0083P3	SZ0125P3	SZ0055P3	SZ0068P3	SZ0080P3	SZ0120P3	SZ0052P3	SZ0057P3	SZ0020P3	SZ0029P3
SZ0067P3	1	0.973168	0.878678	0.964912	0.942208	0.975232	0.946336	0.925697	0.97936	0.966976	0.902993	0.921569	0.944272	0.535604	0.981424	0.882353	0.902993	0.900929	0.985552	0.931889	0.960784	0.987094	0.962848	0.975232	0.839009	0.956656	0.96904	0.993808	0.971104	0.981424	0.504644	0.905057	0.983488	0.950464	0.98968
SZ0074P3	0.973168	1	0.859061	0.942208	0.971104	0.981424	0.927761	0.942208	0.960784	0.95872	0.874097	0.929825	0.962848	0.4613	0.987616	0.859649	0.917441	0.882353	0.962848	0.925697	0.966976	0.962313	0.973168	0.944272	0.818369	0.975232	0.97936	0.981424	0.97936	0.97936	0.514964	0.93808	0.977296	0.942208	0.960784
SZ0145P3	0.878678	0.859061	1	0.902427	0.781621	0.845638	0.809499	0.861126	0.901394	0.856995	0.967476	0.933402	0.876613	0.679401	0.879711	0.875581	0.94889	0.962313	0.855963	0.9365	0.939597	0.865186	0.866288	0.820857	0.945793	0.870418	0.860093	0.867321	0.855963	0.897264	0.541043	0.874548	0.845638	0.943728	0.863191
SZ0007P2	0.964912	0.942208	0.902427	1	0.919505	0.966976	0.942208	0.925697	0.981424	0.983488	0.919505	0.892673	0.956656	0.529412	0.96904	0.857585	0.907121	0.896801	0.975232	0.898865	0.93808	0.94889	0.944272	0.921569	0.861713	0.936017	0.944272	0.956656	0.95872	0.946336	0.504644	0.902993	0.96904	0.931889	0.95872
SZ0012P3	0.942208	0.971104	0.781621	0.919505	1	0.983488	0.946336	0.952528	0.929825	0.9484	0.818369	0.857585	0.931889	0.426213	0.950464	0.801858	0.853457	0.814241	0.940144	0.876161	0.898865	0.93237	0.927761	0.954592	0.752322	0.93808	0.962848	0.950464	0.975232	0.931889	0.4613	0.894737	0.97936	0.886481	0.940144
SZ0016P3	0.975232	0.981424	0.845638	0.966976	0.983488	1	0.96904	0.954592	0.973168	0.977296	0.876161	0.894737	0.960784	0.453044	0.97936	0.849329	0.896801	0.863777	0.977296	0.907121	0.93808	0.965411	0.946336	0.960784	0.818369	0.966976	0.977296	0.97936	0.987616	0.960784	0.463364	0.921569	0.995872	0.927761	0.96904
SZ0032P3	0.946336	0.927761	0.809499	0.942208	0.946336	0.96904	1	0.909185	0.923633	0.946336	0.847265	0.865841	0.900929	0.446852	0.927761	0.814241	0.853457	0.851393	0.950464	0.882353	0.896801	0.927207	0.876161	0.942208	0.818369	0.917441	0.954592	0.942208	0.946336	0.923633	0.399381	0.839009	0.964912	0.896801	0.944272
SZ0036P3	0.925697	0.942208	0.861126	0.925697	0.952528	0.954592	0.909185	1	0.936017	0.929825	0.915377	0.865841	0.944272	0.500516	0.940144	0.878225	0.921569	0.890609	0.919505	0.927761	0.921569	0.927207	0.925697	0.940144	0.851393	0.952528	0.954592	0.929825	0.96904	0.923633	0.531476	0.933953	0.952528	0.921569	0.936017
SZ0064P3	0.97936	0.960784	0.901394	0.981424	0.929825	0.973168	0.923633	0.936017	1	0.973168	0.921569	0.905057	0.971104	0.519092	0.981424	0.890609	0.913313	0.886481	0.981424	0.907121	0.950464	0.977801	0.960784	0.942208	0.861713	0.960784	0.944272	0.977296	0.96904	0.962848	0.510836	0.931889	0.975232	0.950464	0.971104
SZ0077P3	0.966976	0.95872	0.856995	0.983488	0.9484	0.977296	0.946336	0.929825	0.973168	1	0.892673	0.867905	0.946336	0.5129	0.975232	0.801858	0.890609	0.872033	0.981424	0.896801	0.927761	0.963346	0.954592	0.933953	0.832817	0.9484	0.960784	0.973168	0.962848	0.946336	0.479876	0.886481	0.983488	0.927761	0.952528
SZ0123P3	0.902993	0.874097	0.967476	0.919505	0.818369	0.876161	0.847265	0.915377	0.921569	0.892673	1	0.902993	0.890609	0.622291	0.900929	0.896801	0.944272	0.975232	0.888545	0.952528	0.936017	0.910687	0.880289	0.863777	0.954592	0.911249	0.894737	0.896801	0.894737	0.907121	0.494324	0.882353	0.882353	0.956656	0.902993
SZ0028P3	0.921569	0.929825	0.933402	0.892673	0.857585	0.894737	0.865841	0.865841	0.905057	0.867905	0.902993	1	0.913313	0.581011	0.917441	0.905057	0.923633	0.931889	0.880289	0.925697	0.96904	0.906557	0.905057	0.865841	0.890609	0.917441	0.905057	0.915377	0.896801	0.954592	0.568627	0.882353	0.884417	0.95872	0.905057
SZ0053P3	0.944272	0.962848	0.876613	0.956656	0.931889	0.960784	0.900929	0.944272	0.971104	0.946336	0.890609	0.913313	1	0.457172	0.96904	0.900929	0.929825	0.867905	0.940144	0.886481	0.946336	0.942695	0.966976	0.905057	0.861713	0.964912	0.931889	0.9484	0.956656	0.954592	0.607843	0.950464	0.9484	0.940144	0.936017
SZ0097P3	0.535604	0.4613	0.679401	0.529412	0.426213	0.453044	0.446852	0.500516	0.519092	0.5129	0.622291	0.581011	0.457172	1	0.477812	0.463364	0.585139	0.609907	0.475748	0.622291	0.556244	0.530718	0.529412	0.547988	0.618163	0.463364	0.494324	0.527348	0.438596	0.541796	0.665635	0.446852	0.488132	0.597523	0.48194
SZ0004P3	0.981424	0.987616	0.879711	0.96904	0.950464	0.97936	0.927761	0.940144	0.981424	0.975232	0.900929	0.917441	0.96904	0.477812	1	0.867905	0.919505	0.890609	0.985552	0.923633	0.962848	0.971606	0.981424	0.940144	0.839009	0.971104	0.96904	0.985552	0.983488	0.981424	0.510836	0.944272	0.981424	0.942208	0.973168
SZ0010P3	0.882353	0.859649	0.875581	0.857585	0.801858	0.849329	0.814241	0.878225	0.890609	0.801858	0.896801	0.905057	0.900929	0.463364	0.867905	1	0.876161	0.880289	0.843137	0.863777	0.907121	0.874548	0.857585	0.855521	0.849329	0.886481	0.847265	0.857585	0.878225	0.894737	0.574819	0.896801	0.839009	0.896801	0.905057
SZ0111P3	0.902993	0.917441	0.94889	0.907121	0.853457	0.896801	0.853457	0.921569	0.913313	0.890609	0.944272	0.923633	0.929825	0.585139	0.919505	0.876161	1	0.952528	0.880289	0.96904	0.966976	0.893134	0.917441	0.863777	0.946336	0.940144	0.927761	0.911249	0.894737	0.931889	0.609907	0.933953	0.888545	0.956656	0.878225
SZ0127P3	0.900929	0.882353	0.962313	0.896801	0.814241	0.863777	0.851393	0.890609	0.886481	0.872033	0.975232	0.931889	0.867905	0.609907	0.890609	0.880289	0.952528	1	0.869969	0.973168	0.954592	0.889004	0.876161	0.859649	0.946336	0.896801	0.909185	0.890609	0.880289	0.915377	0.49226	0.857585	0.867905	0.956656	0.894737
SZ0031P3	0.985552	0.962848	0.855963	0.975232	0.940144	0.977296	0.950464	0.919505	0.981424	0.981424	0.888545	0.880289	0.940144	0.475748	0.985552	0.843137	0.880289	0.869969	1	0.900929	0.936017	0.975736	0.952528	0.952528	0.820433	0.9484	0.95872	0.983488	0.975232	0.95872	0.44066	0.896801	0.985552	0.925697	0.981424
SZ0096P3	0.931889	0.925697	0.9365	0.898865	0.876161	0.907121	0.882353	0.927761	0.907121	0.896801	0.952528	0.925697	0.886481	0.622291	0.923633	0.863777	0.96904	0.973168	0.900929	1	0.964912	0.918947	0.909185	0.915377	0.919505	0.931889	0.952528	0.933953	0.915377	0.946336	0.519092	0.902993	0.913313	0.956656	0.915377
SZ0017P3	0.960784	0.966976	0.939597	0.93808	0.898865	0.93808	0.896801	0.921569	0.950464	0.927761	0.936017	0.96904	0.946336	0.556244	0.962848	0.907121	0.966976	0.954592	0.936017	0.964912	1	0.947858	0.952528	0.913313	0.902993	0.966976	0.962848	0.960784	0.940144	0.973168	0.562436	0.927761	0.933953	0.97936	0.944272
SZ0033P3	0.987094	0.962313	0.865186	0.94889	0.93237	0.965411	0.927207	0.927207	0.977801	0.963346	0.910687	0.906557	0.942695	0.530718	0.971606	0.874548	0.893134	0.889004	0.975736	0.918947	0.947858	1	0.95302	0.962313	0.851833	0.968508	0.95302	0.991224	0.960248	0.965411	0.493547	0.889004	0.973671	0.96128	0.975736
SZ0065P3	0.962848	0.973168	0.866288	0.944272	0.927761	0.946336	0.876161	0.925697	0.960784	0.954592	0.880289	0.905057	0.966976	0.529412	0.981424	0.857585	0.917441	0.876161	0.952528	0.909185	0.952528	0.95302	1	0.925697	0.824561	0.9484	0.944272	0.966976	0.952528	0.973168	0.628483	0.933953	0.952528	0.931889	0.946336
SZ0073P3	0.975232	0.944272	0.820857	0.921569	0.954592	0.960784	0.942208	0.940144	0.942208	0.933953	0.863777	0.865841	0.905057	0.547988	0.940144	0.855521	0.863777	0.859649	0.952528	0.915377	0.913313	0.962313	0.925697	1	0.791538	0.923633	0.956656	0.966976	0.95872	0.944272	0.498452	0.872033	0.973168	0.911249	0.973168
SZ0116P3	0.839009	0.818369	0.945793	0.861713	0.752322	0.818369	0.818369	0.851393	0.861713	0.832817	0.954592	0.890609	0.861713	0.618163	0.839009	0.849329	0.946336	0.946336	0.820433	0.919505	0.902993	0.851833	0.824561	0.791538	1	0.872033	0.839009	0.843137	0.814241	0.865841	0.537668	0.824561	0.812178	0.944272	0.818369
SZ0083P3	0.956656	0.975232	0.870418	0.936017	0.93808	0.966976	0.917441	0.952528	0.960784	0.9484	0.911249	0.917441	0.964912	0.463364	0.971104	0.886481	0.940144	0.896801	0.9484	0.931889	0.966976	0.968508	0.9484	0.923633	0.872033	1	0.971104	0.973168	0.960784	0.960784	0.525284	0.940144	0.95872	0.960784	0.944272
SZ0125P3	0.96904	0.97936	0.860093	0.944272	0.962848	0.977296	0.954592	0.954592	0.944272	0.960784	0.894737	0.905057	0.931889	0.494324	0.96904	0.847265	0.927761	0.909185	0.95872	0.952528	0.962848	0.95302	0.944272	0.956656	0.839009	0.971104	1	0.975232	0.971104	0.964912	0.488132	0.917441	0.977296	0.93808	0.95872
SZ0055P3	0.993808	0.981424	0.867321	0.956656	0.950464	0.97936	0.942208	0.929825	0.977296	0.973168	0.896801	0.915377	0.9484	0.527348	0.985552	0.857585	0.911249	0.890609	0.983488	0.933953	0.960784	0.991224	0.966976	0.966976	0.843137	0.973168	0.975232	1	0.96904	0.981424	0.506708	0.911249	0.985552	0.954592	0.975232
SZ0068P3	0.971104	0.97936	0.855963	0.95872	0.975232	0.987616	0.946336	0.96904	0.96904	0.962848	0.894737	0.896801	0.956656	0.438596	0.983488	0.878225	0.894737	0.880289	0.975232	0.915377	0.940144	0.960248	0.952528	0.95872	0.814241	0.960784	0.971104	0.96904	1	0.960784	0.453044	0.936017	0.987616	0.923633	0.981424
SZ0080P3	0.981424	0.97936	0.897264	0.946336	0.931889	0.960784	0.923633	0.923633	0.962848	0.946336	0.907121	0.954592	0.954592	0.541796	0.981424	0.894737	0.931889	0.915377	0.95872	0.946336	0.973168	0.965411	0.973168	0.944272	0.865841	0.960784	0.964912	0.981424	0.960784	1	0.564499	0.93808	0.962848	0.954592	0.964912
SZ0120P3	0.504644	0.514964	0.541043	0.504644	0.4613	0.463364	0.399381	0.531476	0.510836	0.479876	0.494324	0.568627	0.607843	0.665635	0.510836	0.574819	0.609907	0.49226	0.44066	0.519092	0.562436	0.493547	0.628483	0.498452	0.537668	0.525284	0.488132	0.506708	0.453044	0.564499	1	0.574819	0.4613	0.547988	0.4613
SZ0052P3	0.905057	0.93808	0.874548	0.902993	0.894737	0.921569	0.839009	0.933953	0.931889	0.886481	0.882353	0.882353	0.950464	0.446852	0.944272	0.896801	0.933953	0.857585	0.896801	0.902993	0.927761	0.889004	0.933953	0.872033	0.824561	0.940144	0.917441	0.911249	0.936017	0.93808	0.574819	1	0.911249	0.886481	0.900929
SZ0057P3	0.983488	0.977296	0.845638	0.96904	0.97936	0.995872	0.964912	0.952528	0.975232	0.983488	0.882353	0.884417	0.9484	0.488132	0.981424	0.839009	0.888545	0.867905	0.985552	0.913313	0.933953	0.973671	0.952528	0.973168	0.812178	0.95872	0.977296	0.985552	0.987616	0.962848	0.4613	0.911249	1	0.925697	0.977296
SZ0020P3	0.950464	0.942208	0.943728	0.931889	0.886481	0.927761	0.896801	0.921569	0.950464	0.927761	0.956656	0.95872	0.940144	0.597523	0.942208	0.896801	0.956656	0.956656	0.925697	0.956656	0.97936	0.96128	0.931889	0.911249	0.944272	0.960784	0.93808	0.954592	0.923633	0.954592	0.547988	0.886481	0.925697	1	0.931889
SZ0029P3	0.98968	0.960784	0.863191	0.95872	0.940144	0.96904	0.944272	0.936017	0.971104	0.952528	0.902993	0.905057	0.936017	0.48194	0.973168	0.905057	0.878225	0.894737	0.981424	0.915377	0.944272	0.975736	0.946336	0.973168	0.818369	0.944272	0.95872	0.975232	0.981424	0.964912	0.4613	0.900929	0.977296	0.931889	1
