## Supplementary Table 16 for "IL-17A, IFN-γ, and MIP-3α Plasma Profiles Predict Clinical Stage Transition in First-Episode Psychosis"

### Sheet: multiEP_bioplex
Supplementary Table 16 - Multiplex immunoassay results and Sample covariate data. Yellow columns indicate analytes for which missing or extrapolated values exist (in red), excluded after pre-processing. Raw quantification values for each analyte are expressed in pg/mL. nT - individual with First-episode psychosis who remained in stage 2 after at least 1 year of follow-up; T - individual with Firs…
Sample_ID	Group	Sex	Drug	ITAC	GM-CSF	Fractalkine	IFN-gamma	IL-10	MIP-3 alpha	IL-12 (p70)	IL-13	IL-17A	IL-1 beta	IL-2	IL-21	IL-4	IL-23	IL-5	IL-6	IL-7	IL-8	MIP-1 alpha	MIP-1 beta	TNF-alpha
SZ0067P3	nT	m	No drug	30.14	114.44	531.09	54.81	31.59	32.56	14.35	21.22	35.14	8.94	13.76	3.98	88.9	943.26	19.79	9.67	26.5	7.57	25.32	61.94	14.95
SZ0074P3	nT	m	No drug	19.07	109.24	486.74	29.72	25.67	23.18	7.95	12.19	27.6	7.18	13.76	5.47	169.52	796.28	9.93	7.62	13.12	5.25	21.28	59.53	11.07
SZ0145P3	nT	m	No drug	52.84	43.7	364.87	13.5	12.23	27.42	4.04	2.99	8.94	5.02	6.52	1.91	29.35	376.99	9.31	2.19	10.58	5.58	6.51	40.18	12.23
SZ0007P2	nT	m	No drug	26.15	107.93	614.64	36.68	34.2	28.63	10.27	16.52	20.44	8.02	8.38	3.73	83.41	821.82	12	7.12	31.04	3.01	23.72	57.02	13.09
SZ0012P3	nT	f	No drug	21.95	261.74	843.9	54.25	42.63	35.5	19.2	32.44	41.67	14	26.44	9.05	322.3	1431.03	19.35	14.97	24.07	23.11	28.26	115.92	13.09
SZ0016P3	nT	f	No drug	28.26	210.48	654.33	59.26	45.85	39.54	19.52	36.55	43.53	13.48	21.69	12.06	187.47	1360.26	21.65	12.42	30.73	13.27	32.68	67.89	18.5
SZ0032P3	nT	f	No drug	24.08	216.51	696.06	54.81	29.3	32.42	16.3	31.06	42.14	15.94	22.64	15.34	163.16	1218.89	22.85	10.5	44.5	12.77	25.94	89.45	13.95
SZ0036P3	nT	m	Cannabis	29.63	194.7	601.12	29.43	31.59	26.66	10.1	16.9	23.56	7.76	10.35	4.73	162.1	732.49	7.91	9.79	12.39	8	17.2	72.88	6.98
SZ0064P3	nT	m	Cannabis	22.89	101.37	399.28	28.55	33.55	26.96	9.28	9.73	25.7	5.74	6.89	2.18	35.15	427.56	10.55	2.89	15.43	6.14	20.91	44.46	11.07
SZ0077P3	nT	m	No drug	21.39	78.67	559.63	37.83	40.69	23.99	13.13	17.66	24.27	8.35	13.27	5.23	130.09	821.82	16.2	10.38	30.73	7.62	23.89	56.37	14.09
SZ0123P3	nT	m	No drug	245.04	97.41	516.53	25.6	32.9	37.94	10.02	13.79	21.4	6.85	8.63	6.8	46.59	1013.67	13.66	8.05	27	49.15	28.68	53.72	13.67
SZ0028P3	nT	m	Cannabis	21.01	89.44	346.99	16.59	7.34	34.67	4.56	*1.40	14.14	5.74	8.01	1.64	48.86	389.62	6.19	3.55	7.69	5.36	14.73	43.22	9.69
SZ0053P3	nT	m	Cannabis	21.2	105.31	399.28	31.47	31.92	28.93	7.45	8.04	25.7	8.28	11.08	4.24	87.8	579.74	4.81	5.59	13.6	6.75	20.14	51.65	12.95
SZ0097P3	nT	m	Cannabis	188.88	257.61	545.46	22.63	22.36	31.7	7.28	30.01	16.33	40.06	8.87	5.23	69.04	713.37	484.51	188.78	25.82	*5167.61	163.34	110.44	62.34
SZ0004P3	nT	m	No drug	27.03	131.17	820.62	56.48	53.24	34.39	15.41	25.77	41.9	10.24	19.66	12.17	104.18	885.7	19.12	14.86	25.82	12.51	29.89	76.84	20.12
SZ0010P3	nT	m	No drug	36.65	85.42	299.86	21.13	14.96	40.07	18.23	7.17	18.51	6.13	5.9	2.97	32.84	503.57	2.39	4.59	13.12	7.24	16.26	41.51	14.09
SZ0111P3	nT	m	No drug	425.45	152.68	590.89	42.98	38.75	31.7	10.19	26.48	35.84	11.6	14.73	8.11	110.68	904.88	11.52	10.44	20.38	580.16	50.59	83.14	15.95
SZ0127P3	nT	m	No drug	574.91	69.11	563.15	29.13	14.28	29.22	7.03	8.47	14.63	5.15	8.13	3.48	77.9	643.32	9.31	5.98	24.07	5.7	15.26	38.81	13.95
SZ0031P3	T	f	No drug	28.6	208.67	718.03	55.37	52.92	34.67	17.59	33.82	47.23	12.57	17.38	16.56	133.31	1514.73	22.2	13.04	32.28	15.42	35.36	80.16	17.79
SZ0096P3	T	m	Cannabis	260.21	121.55	490.51	39.27	28.31	30.69	9.69	13.39	35.61	8.94	17.62	7.88	104.18	898.49	19.12	12.93	26.5	126.09	15.26	71.34	13.95
SZ0017P3	T	m	Cannabis	27.91	74.59	552.57	26.78	16.32	19.82	6.61	10.97	20.44	6.07	11.81	3.98	75.69	611.52	7.52	6.04	12.63	7.35	21.46	51.65	13.38
SZ0033P3	T	m	No drug	22.14	319.32	538.3	32.05	33.55	33.55	12.73	24.69	39.34	9.91	12.06	8	159.98	681.52	19.57	10.62	21.89	13.17	25.32	76.84	13.88
SZ0065P3	T	m	No drug	19.17	78.67	346.99	30.89	23.69	20.34	8.28	22.87	20.92	5.68	8.38	3.98	119.33	821.82	8.29	9.08	12.63	8.63	22.36	46.07	13.81
SZ0073P3	T	m	No drug	22.33	123.48	730.44	52.29	26.66	30.84	12.4	15.36	40.74	9.59	9.61	5.1	75.69	898.49	14.47	9.91	13.12	9.16	24.21	61.94	6.16
SZ0116P3	T	m	No drug	473.24	94.76	399.28	17.2	21.03	28.93	5.25	10.15	18.03	9.72	8.63	7.16	45.45	611.52	8.8	6.74	23	811.76	28.54	52.35	14.09
SZ0083P3	T	m	No drug	33.73	248.15	601.12	27.37	38.1	27.27	11.75	21.41	39.81	9.46	14.85	4.98	99.82	834.59	9.56	8.72	16.74	16.16	21.28	93.17	14.38
SZ0125P3	T	m	No drug	58.09	145.13	794.07	65.62	38.43	29.37	18.55	25.77	58.72	13.48	25.37	12.74	166.35	2095.83	19.79	13.84	35.86	13.57	33.87	83.59	16.52
SZ0055P3	T	m	Cannabis	23.72	222.52	594.31	36.68	32.24	31.99	10.93	22.87	37.48	8.68	14.73	7.88	107.43	707	14.82	10.5	19.6	13.57	22	78.52	14.74
SZ0068P3	T	f	No drug	35.2	182.47	594.31	46.38	44.24	39.81	17.27	24.69	36.78	12.7	18.34	12.97	132.24	2393.77	16.2	14.57	21.52	9.11	33.52	77.33	14.95
SZ0080P3	T	f	No drug	29.12	110.54	523.83	49.48	20.36	29.22	8.95	20.29	40.74	7.5	10.59	5.47	53.38	911.28	9.68	9.44	13.6	8.95	21.64	65.68	11.94
SZ0120P3	T	m	Cannabis	85.41	376.27	767.1	53.41	47.78	44.33	16.3	17.85	52.76	358.07	18.34	15.89	108.52	1385.99	13.89	558.57	31.67	*2965.29	377.27	89.45	101.28
SZ0052P3	T	m	Cannabis	22.51	102.03	463.76	31.47	22.69	18.94	8.61	9.31	20.44	6.2	12.54	4.61	22.31	630.6	4.67	7.49	8.9	7.89	OOR <	58.29	11.65
SZ0057P3	T	m	Cannabis	21.76	141.34	621.34	49.76	49.07	29.07	16.46	26.12	35.14	11.66	16.54	8.82	97.64	1212.47	17.78	11.67	28.65	8.21	25.94	65.96	13.52
SZ0020P3	T	m	No drug	24.9	66.35	377.97	19.32	20.36	22.69	5.42	4.92	20.92	5.55	9	2.58	75.69	554.33	10.67	4.86	15.43	7.02	23.05	43.22	14.45
SZ0029P3	T	m	No drug	20.53	123.48	505.46	37.83	25.01	26.66	13.87	20.11	26.65	6.85	9.61	7.16	85.61	796.28	12	8.11	19.4	6.48	22.36	55.06	10.93
